# Circumcision for HIV prevention in men who have sex with men: an updated meta-analysis

**DOI:** 10.1101/2025.07.02.25330772

**Authors:** Stephanie M. Davis, Ian Fellows, Oscar de Leon, Parsa Bastani, Avi J Hakim, Carlos Toledo, Ugonna Ijeoma, John Schneider, Todd Lucas, Megan Peck, David Philpott

## Abstract

**Background:** While circumcision reduces HIV risk for men who have sex with women, its value for men who have sex with men (MSM) remains unclear. Any protection would be for primarily-insertive MSM (PI-MSM) and could have substantial impact given high incidence. Prior meta-analyses were ambiguous due to inconsistent, highly-confounded data, leaving the total weight of evidence unclear even after a small 2024 trial in PI-MSM showed protection.

**Setting:** No geographic or other setting restrictions were used.

**Methods:** We performed an updated literature search for data on the association of male circumcision with HIV among MSM. We conducted descriptive analyses and a random-effects meta-analysis to assess the main association among PI-MSM. To isolate the protective effect of circumcision from potential confounding factors, we also performed a confounder-adjusted meta-analysis, comparing the effect of circumcision on HIV status among primarily-insertive MSM versus among other (non-primarily-insertive) MSM in studies with stratified results.

**Results:** Forty-nine studies were included in the descriptive analysis, 13 in the unadjusted meta-analysis, and 10 in the confounder-adjusted meta-analysis. In the unadjusted meta-analysis, circumcision was associated with a lower risk for HIV among PI-MSM (odds ratio (OR) = 0.57, 95% CI: 0.33-0.98); publication bias was present. In the confounder-adjusted analysis, the additional effect of circumcision in the PI-MSM group – a ratio of ORs - was 0.53 (95% CI: 0.34– 0.83), indicating a lower bound on the protective effect of circumcision among PI-MSM adjusting for confounding factors. Publication bias was not present.

**Conclusions:** Among PI-MSM, circumcision was protective against HIV. Findings support male circumcision as an effective HIV prevention method for PI-MSM, alongside established combination prevention methods including pre-exposure prophylaxis.
