## Appendices for "Circumcision for HIV prevention in men who have sex with men: an updated meta-analysis": appendix 2 meta-analysis data csv.csv

Study	Group	a	b	c	d	OR	OR_LowerCI	OR_UpperCI	OR_p	RR	RR_LowerCI	RR_UpperCI	HR	HR_LowerCI	HR_UpperCI	PR	PR_LowerCI	PR_UpperCI	Insertive_Only	Metaregression_Group			Region
Reisen	Insertive	2	14	28	48	NA	NA	NA	NA	NA	NA	NA	NA	NA	NA	NA	NA	NA	TRUE	Ins			US/Canada
Reisen	Other	26	87	55	167	NA	NA	NA	NA	NA	NA	NA	NA	NA	NA	NA	NA	NA	FALSE	Oth			US/Canada
McDaid	Insertive	0	2	27	77	NA	NA	NA	NA	NA	NA	NA	NA	NA	NA	NA	NA	NA	TRUE	Ins			Europe
McDaid	Everyone else	2	17	55	296	NA	NA	NA	NA	NA	NA	NA	NA	NA	NA	NA	NA	NA	FALSE	Oth			Europe
Pando	Receptive	7	37	24	117	NA	NA	NA	NA	NA	NA	NA	NA	NA	NA	NA	NA	NA	FALSE	Oth			Latin America
Pando	Insertive	0	34	33	197	NA	NA	NA	NA	NA	NA	NA	NA	NA	NA	NA	NA	NA	TRUE	Ins			Latin America
Templeton	Insertive	2	5	277	151	NA	NA	NA	NA	NA	NA	NA	0.11	0.01	0.92	NA	NA	NA	TRUE	Ins			Australia
Templeton	Receptive	27	12	632	320	NA	NA	NA	NA	NA	NA	NA	NA	NA	NA	NA	NA	NA	FALSE	Oth			Australia
Sanchez	80% Insertive	NA	NA	NA	NA	NA	NA	NA	NA	0.83	0.3	2.32	NA	NA	NA	NA	NA	NA	FALSE	Exclude			25% US, 75% Latin America
Sanchez	Exclusive insertive	NA	NA	NA	NA	NA	NA	NA	NA	0.65	0.19	2.27	NA	NA	NA	NA	NA	NA	FALSE	Exclude			25% US, 75% Latin America
Sanchez	>=60% Insertive	NA	NA	NA	NA	NA	NA	NA	NA	0.31	0.06	1.51	NA	NA	NA	NA	NA	NA	TRUE	Ins			25% US, 75% Latin America
Qian	Everyone else	9	177	38	364	0.54	0.25	1.14	NA	NA	NA	NA	NA	NA	NA	NA	NA	NA	FALSE	Oth			Asia
Qian	Predominant Insertive	2	76	29	358	0.38	0.09	1.64	NA	NA	NA	NA	NA	NA	NA	NA	NA	NA	TRUE	Ins			Asia
Calzavara	Exclusive insertive	7	6	17	8	NA	NA	NA	NA	NA	NA	NA	NA	NA	NA	NA	NA	NA	TRUE	Ins			US/Canada
Calzavara	Everyone else	50	16	88	43	NA	NA	NA	NA	NA	NA	NA	NA	NA	NA	NA	NA	NA	FALSE	Oth			US/Canada
Doerner	Most and exclusively insertive - combined	17	80	180	820	0.79	0.41	1.44	NA	NA	NA	NA	NA	NA	NA	NA	NA	NA	TRUE	Ins			Europe
Doerner	Mostly Insertive - separate	NA	NA	NA	NA	0.75	0.37	1.51	NA	NA	NA	NA	NA	NA	NA	NA	NA	NA	FALSE	Exclude			Europe
Doerner	Exclusively Insertive - separate	NA	NA	NA	NA	0.84	0.25	2.81	NA	NA	NA	NA	NA	NA	NA	NA	NA	NA	FALSE	Exclude			Europe
Zeng	Exclusively and Predominantly Insertive	6	26	32	246	NA	NA	NA	NA	NA	NA	NA	NA	NA	NA	NA	NA	NA	TRUE	Ins			Asia
Zeng	Everyone else	3	39	19	149	NA	NA	NA	NA	NA	NA	NA	NA	NA	NA	NA	NA		FALSE	Oth			Asia
Jameson	Only receptive	115	17	326	83	1.47	0.94	2.33	NA										FALSE	Oth			US/Canada
Jameson	Verse	697	124	2240	434	1.08	0.98	1.18	NA	NA	NA	NA	NA	NA	NA	NA	NA	NA	FALSE	Oth			US/Canada
Jameson	Only insertive	145	25	778	140	1.14	0.59	2.17	NA	NA	NA	NA	NA	NA	NA	NA	NA	NA	TRUE	Ins			US/Canada
Gao	Insertive	0	5	124	118	NA	NA	NA	NA	NA	NA	NA	0.09	0	0.81	NA	NA	NA	TRUE	Ins			Asia
de Leon	Insertive	NA	NA	NA	NA	0.29	0.19	0.44	NA	NA	NA	NA	NA	NA	NA	NA	NA	NA	FALSE	Ins			Africa
de Leon	Verse	NA	NA	NA	NA	0.59	0.34	1.02	NA	NA	NA	NA	NA	NA	NA	NA	NA	NA	FALSE	Oth			Africa
de Leon	Receptive	NA	NA	NA	NA	0.67	0.36	1.28	NA	NA	NA	NA	NA	NA	NA	NA	NA	NA	FALSE	Oth			Africa
Schneider	Insertive	1	5	40	33	NA	NA	NA	NA	NA	NA	NA	NA	NA	NA	NA	NA	NA	TRUE	Ins			Asia
Schneider	Receptive	16	44	62	114	NA	NA	NA	NA	NA	NA	NA	NA	NA	NA	NA	NA	NA	FALSE	Oth			Asia
Millett	Insertive (Black)	NA	NA	NA	NA	1.47	NA	NA	0.25	NA	NA	NA	NA	NA	NA	NA	NA	NA	TRUE	Ins			US/Canada
Millett	Insertive (Latino)	NA	NA	NA	NA	1.59	NA	NA	0.28	NA	NA	NA	NA	NA	NA	NA	NA	NA	TRUE	Ins			US/Canada
Guanira	Insertive	NA	NA	NA	NA	0.48	0.18	1.31	NA	NA	NA	NA	NA	NA	NA	NA	NA	NA	TRUE	Ins			Latin America (not included - grey lit)
