## Appendices for "Circumcision for HIV prevention in men who have sex with men: an updated meta-analysis": appendix 3 and 5 included and excluded studies and risk of bias assessment.xlsx

### Sheet: Included
Source: Yuan meta-analysis, Zheng meta-analysis, both, update search, or BBS	Reference	country	region	enrollment period	enrollment period midpoint	sampling and recruitment approach	study design (prospective, retrospective, cross-sectional)	mean/median age	Reports stratified result for PI-MSM?	Only available as abstracted data in prior meta-analysis?	collapsed mean/median age	sex with women	collpased % that had sex with a woman in time period used (not lifetime)	adjusted/crude effect measure or %s HIV+ circ/uncirc	type of effect measure	adjusted for?	Y/N adjusted for risk measures	N	total sample HIV prevalence or incidence	sex role distribution	Notes
Yuan	Sanchez et al, 200913 and 2007	Peru	Americas/Upper-middle income	1998-2000	1999	Snowball sampling from Ministry of Health clinics in Lima	Case-control (1:3) nested	26			26	22% lifetime ever		Crude: 0.16 (0.04-1.26), p=.06	PR calculable	nothing	N	116	3.5% incidence with mean follouw 335 days	medians of 0 and 2 casual partners with whom they had insertive and receptive anal sex, respectively. Does not report stratified by sex role despite Zhang et al claiming.
both	Schneider et al, 201231	India	South-East Asia/Lower-middle income	2008-2009	2008	Convenience sampling clinical from drop-in centers managed by a local community based organization	Cross-sectional	26	Y		26	no but <1/3 married		Adjusted: 0.17 (0.07-0.46)	OR	participants' age, education, caste, circumcision, marriage status, sex position preference, UAI, recency of last sex with a man, lubricant use, alcohol use, and any STI symptoms.	Y	387	0.186	65% receptive, 15% dual, 21% insertive	Reports results by sex role qualitatively. "While there are also trends towards a protective effect of circumcision amongst insertive only and versatile MSM in our data, the sample was not large enough for model convergence." Adjustment for STI symptoms introduces collider bias
both	Lane et al, 201119,20	South Africa	Africa/Upper-middle income	2008	2008	RDS in Soweto (Soweto Men's Health Study)	Cross-sectional	23			23	51% had a regular female partner	0.51	Adjusted: 0.20 (0.10-0.20), p<.001	OR	age, Sexual orientation (Bisexual, Straight, Gay 2.3), Monthly income, Number of partners (6 mo), prison (ever) 1.1 (0.8–1.4), Regular female partner, Regular male partner, Marijuana use, Bought drugs or alcohol for male partner, Unprotected receptive anal (last 5 partners), Unprotected insertive anal (last 5 partners), Unprotected vaginal (last 5 partners), STI symptoms (12 mo)	Y	378	13.2% (12.4-13.9)%	yes but no stratified results. 86% ever insertive, 30.3% ever receptive	Adjustment for STI symptoms introduces collider bias, but bivariable also significantly protective
both	Tabet et al, 200230	Peru	Americas/Upper-middle income	1996	1996	Convenience sampling via street-outreach, and snowball referral	Cross-sectional	25			25	47% lifetime ever		Adjusted: not signif in multivariable model; Crude: 0.24 (0.06-1.00)	OR	in adjusted, RAI in past year, syphilis positive serology, STI in past year	Y	451	0.185	from table 1: 22% had 0 receptive encounters in past year, so 78% had some
both	Kumta et al, 200225,26	India	South-East Asia /Lower-middle income	2001		not reported	Cross-sectional	24		Y	24			Crude: 0.32 (0.03-1.49)	OR	nothing	N				can't find
Yuan	Gao et al, 201211 - can't find	China	Western Pacific /Upper-middle income	2009-2011			Prospective cohort (18 months)	27		Y	27			Crude: 0.33 (0.01-2.02)	OR	nothing	N				can't find - this was a master's thesis, author is involved in RCT
Zhang	Calzavara, et al, 2007 (27)	Canada	Americas/ High income	2001-2005	2003	Convenience sampling	Cross-sectional		Y					Crude: 2/11 (18%) vs 2/4 (50%)	PR calculable			15	27%?	among insertive men (not defined there) 0.22[0,29.37] - I think reported only in insertive men	Reports results stratified by sex role per Zhang et al, but can't find online but Cochrane also included: among insertive men (not defined there) 0.22[0,29.37]
Yuan	Yunihastuti et al, 201236	Thailand, Bali, Indonesia	South-East Asia /Upper-middle income	2011	2011	not specified, from VCT clinics	Cross-sectional	32			32	no info		Crude: 0.38 (0.25-0.60)	PR calculable	nothing	N	355	0.51831	no
both	Buchbinder et al, 20053	US	Americas/High income	1995-1997	1996	convenience sampling mixed: Recruit from HIVNET program (HIV Prevention Trials Network Vaccine Preparedness Study): 6 US cities recruiting from: prior cohort studies, sexually transmitted disease clinics, bars and dance clubs, advertising, street outreach, and referral from other participants	Prospective cohort (18 months)	35			35	no info		Adjusted: 0.45 (0.27-0.91)	OR	age (<35 years), HIV-negative male partners, nitrite inhalant use, private health insurance, any VRA (unprotected receptive anal) with partner of unknown serostatus, any VRA with HIV-positive partner, any PRA with HIV-positive partner, any UOE (unprotected receptive oral with ejaculation) with HIV-positive partner 1.5–9.4	Y	3527	1.55 per 100 PY	collected but descriptive distribution not provided
Yuan	Sathane et al, 201623	Mozambique	Africa/Low income	2011	2011	RDS (BBS)	Cross-sectional	21			21	36-63% across sites any past 12 months	0.5	Adjusted: MSMO: 0.59 (0.22-1.43); MSMW: 0.32 (0.12, 0.83)	OR	number of male partners, any insertive and receptive, unprotected insertive and receptive, age gap, had a perrmanent/stable partner, occasional partner, transactional sex	Y	1325	0.0460377	in past 3 months, 80s-90s% had any insertive, 16-40s% had any receptive	Reports effect stratified by whether men were MSMO or MSMW
both	Chen et al, 201118	Taiwan	Western Pacific/High income	2001-2005	2002	Convenience sampling community; recruit from VCT programs via 5 gay-oriented-saunas	Cross-sectional	32			32	no info		Adjusted: 0.46 (0.23-0.93)	OR	role (insertive, receptive, verse) and # of sex partners per visits	Y	1093	0.074108	yes - included in multivariable regression but not stratified. Provides breakdown of role distribution by HIV status: among HIV-, 50% (410/824) verse, 14% (118/824) receptive, 36% (296/824) insertive. Among HIV+, 69% (53/77) verse, 12% (9/77) receptive, 20% (15/77) insertive.
Yuan	Golden et al, 200328		Not reported/ Not reported	Not reported			Cross-sectional	Not reported		Y				Crude: 0.50 (0.29-0.91)	OR	nothing	N				can't find
Zhang	Kreiss & Hopkins, 1993 (39)	US	Americas/High income	1989-1991	1990	Convenience sampling clnic: via AIDS clinics	Cross-sectional	40.6, 34.5			38	33% (any from 1980 to data collection in 1993)	0.33	Adjusted: aOR 0.5 (.25-1.0), 4254/422 (60%) vs. 59/77 (77%)	OR	age, number of male partners, and frequency of unprotected re- ceptive anal intercourse	Y	502	0.629482	not in a usable form	flipped to standardize order. Was aOR, 2.0 (95% CI 1.0-4.0)
both	Reisen et al, 200716	US	Americas/ High income	Not reported		Convenience sampling community in NYC (advertisements in Latino gay media, flyers, and word-of-mouth)	Cross-sectional	37	Y		37	no info		Adjusted: 0.53 (0.28-0.99) but among national subgroups, only significant for Colombian (higher HIV prevalence)	OR	Age, Income, Education, History of sex work, History of syphilis, Receptive role	Y	482	22.6%-32%	Reports results by sex role. Among the men who were insertive, 2 of 30 circumcised men (7%) and 14 of 62 uncircumcised men (22%) were HIV-positive. Distribution (by recent acts, and by preference) collected but not reported.	Reports results by sex role. Adjustment for STI symptoms introduces collider bias. Reports results by sex role.
Zhang	Qian, et al., 2016 (10)	China	Western Pacific/Upper-middle income	2010-2011	2010	Through a local community-based organization, advertisement on a website, outreach to gay-friendly venues, snowball-sampling	Cross-sectional	31	Y		31	46% lifetime ever		Adjusted: aOR 0.53 (.27, 1.02); 11/79 (13.9%) vs 263/1013 (26.0%)	OR	age, ethnicity, education, Beijing residency, # of lifetime male partners, sexual position	Y	1053	0.255057	among predominantly insertive men, circ aOR = .38 (.09-1.64). Among receptive/verse, aOR .54 (.24-1.14). Overall, predominant receptive = 31% (116+241)/(290+847), insertive 42% (82+397/(290+847), verse remainder 27%	Reports results by sex role: among mostly insertive men (aOR: 0.38; 95% CI: 0.09 to 1.64). two other adjusted models provided, one significant. R
update	White et al, 2019	UK	Europe/High income	2012-2014	2012	Convenience sampling clinic: PROUD PrEP trial of MSM attending participating sexual health centres	Prospective cohort	35			35	no info		Crude: IRR .6 (.2-1.6)	IRR	nothing	N	268	8.8 (5.4-13.4)/100 PY	has distribution of # of ncCRAI partners but no insertive data
Yuan	Wang et al, 201629	China	Western Pacific/Upper-middle income	2011	2011	RDS at Chongquing CDC	Cross-sectional	19			19	30-44% lifetime ever		Crude: 0.60 (0.20-1.60) (p=.3)	OR	nothing	N	391	20% approx	21-30% verse/bottom, rest top
Zhang	Pando, et al., 2013*(13)	Argentina	Americas/ Upper-middle income	2007-2009	2008	RDS via website	Cross-sectional	30.5	Y		30.5	65% past two months (313/482)	0.65	Crude: 7/64 (10.9%) vs 74/418 (17.8%)	PR calculable	nothing	N	500	0.168838	when restricted to men with no receptive role, 0% (0/33) of circ vs 15% (34/231, p = 0.2) of uncirc were HIV+; overall 14-18% reported any receptive role	Reports results by sex role
library update	Yunihastuti et al, 2020	Thailand, Bali, Indonesia, Kuala Lumpur		Jan 2011-Nov 2012, June 2013-April 2015	2013	study recruiting for two cohort studies (MSM-VCT and ANSAP) conducted in Cipto Mangunkusumo Hospital Jakarta, Sanglah Hospital Bali, Thai Red Cross Anonymous Clinic Bangkok, and University of Malaya Medical Center Kuala Lumpur (for ANSAP study only). Recruitment methods not specified.	cross-sectional	34.3			34.3	no info		Crude: HIV+ participants were 35.5% circumcised,HIV=negaitve 45.9%. Translates to OR .64	OR	nothing	N	392	0.6	56% had RAI in past 6 months	Prospective cohort study but HIV data is all cross-sectional from baseline.
both	Zhou et al, 201333	China	Western Pacific/Upper-middle income	2010	2010	RDS via a STD clinic	Cross-sectional	24			24	3-14% past 6 months	0.08	Adjusted: 0.72 (0.32-1.63)	PR calculable	age, education, age at first AI, orietnation, # male partners past 6 mo, role preference, unprotected AI past 6 mo, syphilis	Y	491	11.4%-15.6%	past 6 months insertive only = (1+13+97+1)/(62+317+112) = 23%	Adjustment for STI symptoms introduces collider bias
Yuan	Lan et al, 201138	China	Western Pacific/Upper-middle income	2009			Cross-sectional	28		Y	28			Crude: 0.75 (0.10-5.44)	OR	nothing	N				can't find and I think is in Chinese
both	McDaid et al, 201017	UK (Scotland)	Europe/High income	2008	2008	Convenience sampling community at gay venues	Cross-sectional	18	Y		18	no info		Adjusted: 0.78 (0.35-1.73)	OR	age, nationality	N	1405	4.2%-4.6%	yes - among exclusively insertive past 12 months, 0/27 circ vs 2/79 HIV+. Overall distribution: 20-31% always insertive, 8-11% mostly insertive, 30% equal, 16-19% mostly receptive, 3-9% always receptive	Reports results by sex role
Zhang	Templeton, et al., 2009; Mao, et al., 2008 (33, 34)	Australia	Western Pacific/High income	2001-2004, followed to 2007	2002	Convenience sampling community: from community-based venues (HIM study)	Prospective cohort	35	Y		35	no info		Adjusted: hazard ratio 0.78, 95% confidence interval (CI) 0.42–1.45, P=0.424]; 29/938 (3%) vs. 13/488 (3%)	HR	age and number of episodes of potentially serodiscordant unprotected anal intercourse	Y	1426	.89/100PY	among men who preferred insertive role, HR = 0.11 (0.01–0.92). Overall, 1/3 of total sample person-years were in men with preferred insertive role.	Reports results by sex role
library update	Hiransuthikul et al, 2019	Thailand	South-East Asia/Upper-middle income	Nov 2012- Nov 2013	2012	consecutive enrollment from four study sites in Thailand comprising of the Thai Red Cross AIDS Research Centre, Bangkok; Lampang Hospital, Lampang; Sanpasitthiprasong Hospital, Ubon Ratchathani; and Mahasarakham Hospital, Mahasarakham.	Cross-sectional	23.6			23.6	no info		Crude: 6/70 HIV+ circumcised (8.6%) vs 33/312 HIV- circumcised (10.6%); translates to 15.3% HIV+ among circ, 18.7% among uncirc = PR .82; p =.62	OR	nothing	N	448	0.178571	161/385 had condomless RAI in past month	Similar to Yunihastuti 2012 but nonoverlapping enrollment period so different sample. 89% MSM. Study was prospective cohort but the HIV data is all cross-sectional from baseline.
Yuan	Thornton et al, 201122	UK	Europe/High income	2008	2008	convenience sampling communuity (gyms) venue	Cross-sectional	39			39	no info		Adjusted: 0.79 (0.50-1.26)	OR	age, Employed, education, UK born, Ethnic minority, In a relationship, Used recreational drugs, Used the Internet to look for sex in the last 12 month, various beliefs about HIV, STI in the last 12 months, UAI in previous 3 months, Nonconcordant UAI in previous 3 months, Concordant UAI in previous 3 month, Sexual positioning (for UAI in the last 3 months)	Y	653	0.233	in last 3 months: 32% always/mostly insertive, 40% verse, 26% mostly/always receptive	HIV status was self-reported. Adjustment for STI introduces collider bias.
Yuan	Xu et al, 20135	China	Western Pacific/Upper-middle income	2009-2011	2010	Convenience sampling community at venues	Prospective cohort (18 months)	28			28	14% married to a woman, 43% had first sex with a woman		Crude: .8 (.1-6)	HR	nothing	N	378	3.5 (1.8-6.2) /100 PY	57% had insertive sex, time frame not given
both	Solomon et al, 201534,35	India	South-East Asia/Lower-middle income	2012-2013	2012	RDS	Cross-sectional	25			25	75% lifetime ever; 33% married to women. Among exclusive MSM, circumcision was not associated with lower HIV prevalence; however, among MSMW, circumcision was associated with a 50% lower odds of HIV (OR=0.50; 95% CI: 0.28, 0.89; p value for interaction=0.002)		Crude: 0.82 (0.54-1.25). Among, MSMO, no association; among MSMW, circumcision was associated with a 50% lower odds of HIV (OR=0.50; 95% CI: 0.28, 0.89; p value for interaction=0.002)	OR	nothing	N	12022	5.3%-7.3%	no	Reports effect stratified by whether men were MSMO or MSMW
Yuan	Hladik et al, 201237	Uganda	Africa/Low income	2008-2009	2008	RDS (Crane study)	Cross-sectional	25			25	78% lifetime ever, 16% living with a female sex partner		Crude: 0.84 (0.35-2.01)	OR	nothing	N	295	13.7% (7.9%–20.1%)	41% mostly insertive, 24% verse, 24% mostly receptive
Yuan	Sanders et al, 20139	Kenya	Africa/Lower-middle income	2005-2008	2006	Convenience sampling mixed - from walk-in centers and at social venues and through mobilizer networks	Prospective cohort (72 months)	26			26	83% lifetime ever		Crude: .9 (.3-2.8)	IRR	nothing	N	449	5.8 (95% CI: 4.2–7.9) per 100 py among MSMW and 35.2 (95% CI: 23.8–52.1) per 100 py among MSME (p<0.001)	in past 3 months, 72% insertive, 66% receptive
Zhang	Crosby, et al., 2016*	US	Americas/ High income	2011	2011	Convenience sampling clinic: from a HIV/STD clinic	Cross-sectional	22.6			22.6	no info		Crude: 76/279 (28.1%) vs 30/105 (30%)	PR calculable	nothing	N	384	0.276042	no
both	Koblin et al, 20137	US	Americas/ High income	2009-2010	2009	Convenience sampling community of black MSM at gay community and via sex networkers in 6 US cities; part of the HPTN061	Prospective cohort (12 months)	31			31	46% past 6 months	0.46	Crude: 0.95 (0.39-2.70)	HR	nothing	N	1553	3/100 PY	yes but too stratified by partner status, and data only in person-years
both	Gust et al, 20104	US, Canada, Netherlands	Americas & Europe/High income	1998-1999	1998	not specified. Part of a RCT for HIV vaccine	Prospective cohort (36 months)	37			37	0%? not reported bc too few participants reported sex with women		Adjusted: .96 (.56-1.64) , p = .87	HR	age, race, US region or internatinoal, educdation, treatment arm, STIs, amyl nitrites, other drugs, # male partners, # times RAI with HIV+ and unknown partners	Y	4889	2.6/100 PY	yes but too stratified - at least 20% had some insertive role, at least 20% some receptive role, but could be much more.	Adjustment for STIs introduced collider bias but unadjusted not provided though stated no association. Also, an insertive model done, also no association. Fliped to standardize order: was adjusted: 1.04 (.61-1.8)
Yuan	Griensven (van) et al, 201312	Thailand	South-East Asia/Upper-middle income	2006-2010	2008	convenience sampling mixed - from HIV testing services, entertainment venues (bars, discos, sauna’s), the Internet andword ofmouth	Cross-sectional (from cohort)	26			26	9% past 4 months before baseline	0.09	Crude HR .97 (.49 -1.2), not significant in adjusted analyis	HR	condom use w male partners, sex role, group sex	Y	1744	5.9/100 PY	At baseline, receptive or both receptive and insertive anal intercourse was reported by 64.0%	flipped to standardize order: crude HR 1.03 (.82-2.06)
BBS	Cote d'Ivoire BBS, 2020	Cote d'Ivoire	Africa/Low income	2020	2020	RDS presumably (BBS)	Cross-sectional	79% 15-24, 21% 25+			20	65% in past 6 months	0.65	Crude: OR not given but HIV prevalence 6.5% circumcised, 6.4% all respondents combined	OR		N	1305	6.4% (5.2 – 7.5)	70% insertive, 25% receptive, 5% both
Yuan	Sullivan et al, 201510	US	Americas/ High income	2010-2012	2011	Mixed - Venue-time-space sampling and Facebook	Prospective cohort (24 months)	25			25	no info		Crude: 1.00 (0.31-5.15)	IRR	nothing	N	562	black MSM 6.5/100 PY (4.2-9.7), white MSM 1.7/100 PY (0.7-3.3)		effect value used in meta-analysis was wrong
Zhang	Jozkowski, et al., 2010 (23)	US	Americas/ High income	2009	2009	Convenience sampling community via email recruitment from all men on a sex/social networking site membership list	Cross-sectional	39ish (abt 50% 39 or under)				no info		Adjusted: expB = .959, Wald stat .640, 3012/21312 (14.3%) vs 543/3847 (14.3%)	PR calculable	age, race, education, relationship status	N	25159	0.0339839	collected but not provided in a useful way	HIV status self-reported
Zhang	Mor, et al., 2007 (42)	US	Americas/ High income	1996-2005	2000	Electronic medical records review among male patients visiting the San Francisco municipal STD clinic	Cross-sectional	not calculable				no info		Crude: 8942/12 577 (71%) vs 5960/8255 (72%), p = .52	PR	nothing	N	58598	0.348148	no	HIV prevalence is among only the men identifying as gay/bisexual (not heterosexual) in the sample
Zhang	Zeng, et al., 2014* (12)	China	Western Pacific/Upper-middle income	2009	2009	Snowball stratified sampling with seed individuals chosen by a gay men's CSO	Cross-sectional	26.5			26.5	17% past 6 months	0.17	Crude: 9/66 (13.6%) vs 67/504 (13.3%)	PR calculable	nothing	N	570	0.13	42% had unprotected RAI. . 15.8% HIV prevalence among circ vs 9.6% among uncirc when restricted to exclusive/predominant insertive men (i.e., circ harmful). p=0.237	Reports results by sex role. 15.8% HIV prevalence among circ vs 9.6% among uncirc when restricted to exclusive/predominant insertive men (i.e., circ harmful). p=0.237
both	Doerner et al, 201332	UK	Europe/High income	2007-2008	2007	Convenience sampling mixed via website and venues (e.g., sexual health clinics, bars, clubs and others)	Cross-sectional	36	Y		36	no info		Crude: 1.03 (0.59-1.91)	OR	nothing	N	1521	0.088	minimal risk difference by MC status even among the 400 MSM who engaged exclusively in insertive anal sex (adjusted OR, 0.84; 95 % CI, 0.25, 2.81).	Reports results by sex role
Zhang	Jameson, et al., 2010 (38)	US	Americas/High income	2001-2006	2003	Convenience sampling clinic: STD clinics	Prospective cohort?	76% >25	Y			no info		Adjusted: aOR 1.1 (1.0-1.2) for ever HIV; 1.1(.7-1.8) for new HIV	OR	age, race/ethnicity	N	4749	0.189891	in total 24% insertive, 64% verse, 12% receptive. Give stratified ORs for receptive only, insertive only, and mixed; none suggsest protection, none significant. For insertive, uncirc vs circ .88 (.46-1.7) for ever HIV; circ vs uncirc (so flipped) = 1.14 (.59-2.17)	Reports results by sex role
both	Millett et al, 200715	US	Americas/ High income	2005-2006	2005	RDS in NYC, Philadelphia and LA of Black and Latino MSM	Cross-sectional	Black :43.1; Latino: 33.1	Y		48	0ish? collected but not reported; few Latino men reported any sex with women		Adjusted: Latino: 1.10 (0.73-1.66); Black: 1.23 (0.87-1.74)	OR	age, education, income, sexual orientation, site, country of birth, recent UAI, sex role, past STI diagnosis	Y	2235	0.242058	yes - 20-25% played any unprotected insertive role in past 3 months; 8-15% any unprotected receptive role	Adjustment for STI symptoms introduces collider bias.
both	Oster et al, 201121	US	Americas/ High income	2008	2008	Venue-based, time-space sampling in 21 US metropolitan statistical areas. Venues were public or private locations attended by MSM for purposes other than receiving medical, mental health, social, or HIV/STD diagnostic testing or prevention services. In addition, eligible venues had to be logistically feasible and reasonably safe. Typical NHBS-MSM venues included bars, dance clubs, retail business…	Cross-sectional	32			32	no info		Adjusted: 1.20 (0.90-1.50)	PR calculable	race, age, education, income, IVDU, number of UAS partners, past testing history, incarceration, last male partner HIV status, age gap, concurrency, partner risk, exchange partner, site (city)	Y	5855	27% black, 16% white	no
Zhang	Reid, et al, 2001	UK	Europe/High income	2001	2001	Convenience sampling community via gay-focused event, booklets, and website	Cross-sectional	32.8			32.8	5-15% past 12 months	0.1	Crude: 188/3089 (6%) vs 538/762 (5%)	PR calculable	nothing	N	7857	0.098	In past year, 42% (.77*735+.4*12987)/(735+12987) = RAI, 41% (.62*735+.4**12987)/(735+12987) = IAI	HIV status was self-reported
Yuan	Xu et al, 201314	China	Western Pacific/Upper-middle income	2011-2012	2011	RDS and "non-probability" recruited from Yunnan Rainbow Sky, a community based organisation, in Kunming, Yunnan Province	Case-control	30			30	16% married		Crude: 1.25 (0.28-4.30)	PR calculable	nothing	N	250	20% but intentionally recruited as cases and controls	33% insertive, 31% receptive, 35% both
both	Buchbinder et al 2008; Barnabas et al 2011, Duer et all 2012; Koblin et al, 2012; Barnabas et al 2001	Australia, Brazil, Canada, DR, Haiti, Jamaica, Peru, US,	North America, Caribbean, South America, Australia / Mixed	2004-2007	2005	not specified. Double-blind randomized selection (STEP study) HVTN 502 and 504 followup (facilitating vax) (but how recruited?)	prospective cohort (48 months)	30			30	30-35% by group past 6 months		Adjusted. among placebo, chose Koblin: aHR 1.77 (.69, 4.54). THere is also Barnabas aHR 2.5 (0.7–8.7), p= 0.150 (Barnabas); elsewhere adjusted: 1.77 (.69. 4.454) but not confined to placebo group; 52/999 (5%) vs 28/788 (4%). Used Koblin bc Duerr seems to be only vaccine recipients so not clean data, Buchbinder provides only 18 months followup and no adujsted analyses, Barnabas adjusts for HSV cau…	HR	region, Ad5 titer, Age, 20+ mal sex aprtners, URAS and/or UIAS with positive/unknown partners, poppers, speed	Y	800	PY 3.6/100	not really. 60% had unprotected insertive and 49% unprotected receptive in past 6 months.
Yuan	Xu et al, 201624	China	Western Pacific/Upper-middle income	2012-2013	2012	Convenience sampling community: at cruising areas, and (time-space?) from service points	Cross-sectional	35				19% last 6 months	0.19	Adjusted: 2.00 (1.30-3.10) for RECENT (not all) HIV infection; crude similar	OR	age (continuous), study site (Shanghai, Nanjing, Changsha, Zhengzhou, Ji’nan, Shenyang and Kunming), residence (local/migrants), education (illiterate/attended primary school, junior high school, senior high school or equal/college or above) and marital status	N	4496	0.099	past 6 months: 71% insertive or both, 30% receptive	not sure about including this one - is recent infection vs no infection an appropriate comparison
Yuan	Clatts et al, 201227 -requested	US	Americas/High income	2009-2011	2009	convenience sampling clinic: venue-based randomly sampled subjects from San Juan STI/HIV screening/treatment clinic waiting room	Cross-sectional	34			34	47.5% lifetime ever		Crude: 2.06 (0.96-4.4)	OR	nothing	N	120	0.475	only has values for extremes of frequency	recalculated OR - the Yuan values were slightly off
BBS	Namibia BBS, 2014	Namibia	Africa/Upper-middle income	2012-2014	2013	RDS presumably (BBS)	Cross-sectional	most 20-24, about 25% >30				80ish% in past 12 months	0.8	Crude: sig lower prev w MC in 2 districts, sig higher in 1, nonsig lower in 1	N/A		N	1151	7.1%-21%	no
both	Sánchez et al, 20116	US (25%) and Peru (75%)	Mixed/Mixed	Not reported		Convenience sampling mixed. Part of a RCT for HSV-2 suppression for HIV prevention (HPTN039) in which all men were HSV+. recruited from voluntary counselling and testing, sexually transmitted infection (STI), family planning, and well-baby clinics, and through referrals from community-based organisations, printed media, radio, and community outreach.	Prospective cohort (18 months)	30	Y		30	no info		Adjusted: not significant (# not reported) in full population. Restricted to 80% insertive, 0.83 (95% CI 0.30–2.32); exclusively insertive 0.65 (95% CI 0.19–2.27). Crude: 0.80 (0.44-1.37)	RR	age, education, genital ulcer disease during follow-up, alcohol or drug use with sex, giving or receiving drugs money and/or gifts for sex, total number of sex acts, total number of described partners and having sex with a known HIV positive individual and were stratified by study site.	Y	1824	3.2/100 PY	yes but too stratified/overlapping to get overall distribution. among men 60% insertive acts with recnt partners, RR .31 (.06-1.51).All participants HSV+.	Reports results by sex role: among men 60% insertive acts with recnt partners, RR .31 (.06-1.51).All participants HSV+. Does not provide results stratified by country unfortunately.

### Sheet: excluded - self-selection bias
Meta: Yuan, Zheng, both, update, BBS	Reference	country	region	enrollment period	enrollment period midpoint	sampling and recruitment approach	study design (prospective, retrospective, cross-sectional)	mean/median age	collapsed mean/median age	sex with women	collpased % that had sex with a woman in time period used (not lifetime)	adjusted/crude effect measure or %s HIV+ circ/uncirc	sloppy numerical effect measure	type of effect measure	collapsed effect measure	adjusted for?	Y/N adjusted for risk measures	N	total sample HIV prevalence or incidence	collapsed prevalence or incidence	prevalence or incidence category	sex role info?	collapsed sex role: percent ever receptive in chosen timeframe (average if multiple groups)	Notes
BBS	Rwanda BBS, 2015	Rwanda	Africa/Low income	2015	2015	RDS presumably (BBS)	Cross-sectional	52% 20-24, 24% 25-29	22	53% lifetime ever		Crude: PR .36: 2% (7/324) HIV prevalence among circ vs 5.6% (10/(276) among uncirc but not signif	0.36	PR	2	nothing	N	500	4% (1.4 -6.6%)	0.04	1	past 12 months, 64% top, 28% bottom, 5% verse	0.33	calculated results from data in report
BBS	Zimbabwe BBS, 2020	Zimbabwe	Africa/Low income	2018-2019	2018	RDS presumably (BBS)	Cross-sectional	26ish	26	65-71% lifetime ever; 45%ish% any in past 6 months	0.45	Crude: Harare: .5 (.2-1.4); Bulawayo: .4 (.2-.7); lower prev with MC but not tested for signif; 31.5% HIV- circumcised v. 20.8% HIV+ circ in Harare, 47.5% HIV- circ v. 25.1%HIV+ circ in Bulawayo	0.5	PR calculable	2	nothing	N	1194	17.1%-23.2%	0.2	3	not really. 16% had unprotected RAI in past 6 months		I calculated from %s given, but no values work out to whole numbers of participants so low confidence
BBS	Botswana BBS, 2013	Botswana	Africa/Middle income	2012	2012	RDS presumably (BBS)	Cross-sectional	23.2	23.2	mean 1-2 in past 6 months		Crude: unspecified direction/value, not significant		N/A	3	nothing	N	454	13.1% unweighted, 9.2% weighted	0.092	1	past 6 months - only insertive 37.5%, both receptive and insertive 34.8%	0.625
BBS	Namibia BBS, 2020	Namibia	Africa/Upper-middle income	2019	2019	RDS presumably (BBS)	Cross-sectional	26	26	no info		Adjusted: aOR 0.15 (0.05-0.39) in Walvis Bay/Swapokmund, not signif/not given in Windhoek		OR	2	age, any female partner; others not specified	Y	529	8.4%-9.7%	0.09	1	no
update	Sandfort et al, 2021	Kenya, Malawi, South Africa	Africa/ low-income and upper-middle income	2015-2017	2016	Mixed. HPTN 075 RCT participants recruited by different sites with different approaches: (a) peer outreach: MSM were hired and trained as peer outreach workers; (b) participant referral: eligible participants were asked to encourage their friends to participate in the study (this activity was not incentivized); (c) informational sessions about the study, including presentations in gay-friendly pl…	Prospective cohort	67% 18-24, 33% 25-44	21	61% lifetime ever		Crude: HR 0.6 (0.2, 1.5)	0.6	HR	2	nothing	N	324	incidence 6.9 (4.3-10.6)/ 100PY	PY 6.9/100	3	at baseline, in prior 3 months, participants had equal and low numbers of CRAI and CIAI partners (aggregate, not individual-level)
update, BBS	Rwema, 2020 (from Rwanda BBS, 2019)	Rwanda	Africa/Low income	2018	2018	RDS (BBS)	Cross-sectional	27	27	37% past 12 months	0.37	Adjusted: aPR: 0.52 (95% CI: 0.28 to 0.9)	0.52	PR	1	age, district, education, ST symptom history, condom use and access, partner number, stigma	Y	737	10.1% (6.3% to 12.1%)	0.101	2			adjustment for STI history may introduce collider bias
update, BBS	Banze et al, 2024	Mozambique	Africa/Low income	2011, 2020-2021	2016	RDS (BBS)	Cross-sectional (serial)	varied between BBSs		no info really - married category includes living in union which could be with a man		Adjusted: 0.4 (95% CI 0.3-0.6)	0.4	OR	1	age, marital status, work, sexual sexual orientation, male partner number, SNU, sexual debut age, transactional sex, recent STI, tesing history, lubrication	Y	2959	7.1%-14.9%	0.11	2	no - collected but not reported
update	Rangoanana, 2022	Lesotho	Africa/low income	(full data not abstracted)
update	Sinayobye, 2018	Rwanda	Africa	s

### Sheet: selected other excluded
Meta: Yuan, Zheng, both, update, BBS	Reference	country	region	enrollment period	sampling and recruitment approach	study design (prospective, retrospective, cross-sectional)	mean/median age	sex with women	adjusted/crude OR or %s HIV+ circ/uncirc	adjusted for?	N	total sample HIV prevalence or incidence	sex role info?	Notes
Zhang	Bartholow, et al., 2006 (35)	US, Canada, Netherlands	Americas, European / high income	1998-1999	Part of a RCT	prospective cohort?			315/4381 (7%) vs 47/709 (7%)		5095			does not report MC but Gust 2010 uses same dataset and does
Zhang	Begley, et al, 2008 (36)	US	Americas/ High income	2006	Convenience sampling via gay pride events	Cross-sectional	32		81/646 (13%) vs 19/126 (15%)					excluded all HIV+ potential respondents and I don't find Zhang's outcome numbers anywhere. Also, HIV status was self-reported and "most recent".
Zhang	Lai, et al., 2004 (ABS) (28)	Taiwan	Western Pacific/ High income	2003	not reported	Cross-sectional			5/154 (3%) vs 28/402 (7%)					data in this one appears to be included in data from Chen et al 2001

### Sheet: risk of bias new articles
		Cross-sectional									Cohort
			Selection				Comparability	Outcome			selection				comparability	outcome
		final score	sample representativeness	Sample size	non-respondents comparability	ascertainment of exposure	subjects comparable	outcome assessment	statistical test	notes	representativeness	selection of nonexposed	exposure ascertainment	outcome not present at start	cohorts comparable	outcome assessment	long enough followup	followup completeness	notes
library update	Yunihastuti et al, 2020	5	1	0	0	2	0	2	0	genital exam done; presuming this was how circ status determined. Circumcision was not a focus of the study
update	White et al, 2019	8									1	1	0	1	0	1	1	1	Circumcision was not a focus
library update	Hiransuthikul et al, 2019	3	0	0	0	0	0	2	1	circumcision was a minor focus
BBS	Cote d'Ivoire BBS, 2020	5	1	1	0	1	0	2	0	circumcision was not a focus
BBS	Namibia BBS, 2014	6	1	1	0	1	0	2	1	circumcision was not a focus
